# Long-term perturbation of the peripheral immune system months after SARS-CoV-2 infection

**DOI:** 10.1101/2021.07.30.21261234

**Authors:** Feargal J. Ryan, Christopher M. Hope, Makutiro G. Masavuli, Miriam A. Lynn, Zelalem A. Mekonnen, Arthur Eng Lip Yeow, Pablo Garcia-Valtanen, Zahraa Al-Delfi, Jason Gummow, Catherine Ferguson, Stephanie O’Connor, Benjamin AJ Reddi, David Shaw, Chuan Kok-Lim, Jonathan M. Gleadle, Michael R. Beard, Simon C. Barry, Branka Grubor-Bauk, David J. Lynn

**Affiliations:** Precision Medicine Theme, South Australian Health and Medical Research Institute, Adelaide, SA 5001, Australia; Women’s and Children’s Health Network, North Adelaide, SA, Australia; Molecular Immunology, Robinson Research Institute, University of Adelaide, Adelaide, SA, Australia; Viral Immunology Group, Adelaide Medical School, University of Adelaide and Basil Hetzel Institute for Translational Health Research, Adelaide, SA, Australia; Gene Silencing and Expression Core Facility, Adelaide Health and Medical Sciences, Robinson Research Institute, University of Adelaide, Adelaide, SA, Australia; Infectious Diseases Department, Royal Adelaide Hospital, Central Adelaide Local Health Network, Adelaide, SA, Australia; Intensive Care Unit, Royal Adelaide Hospital, Central Adelaide Local Health Network and Adelaide Medical School, University of Adelaide, Adelaide, SA, Australia; Microbiology and Infectious Diseases Department, SA Pathology, Adelaide, SA, Australia; Department of Renal Medicine, Flinders Medical Centre, Flinders University, Bedford Park, SA, 5042, Australia; Flinders Health and Medical Research Institute, Flinders University, Bedford Park, SA 5042, Australia; Research Centre for Infectious Diseases, School of Biological Sciences, University of Adelaide, Adelaide, SA 5005, Australia

## Abstract

Increasing evidence suggests immune dysregulation in individuals recovering from SARS-CoV-2 infection. We have undertaken an integrated analysis of immune responses at a transcriptional, cellular, and serological level at 12, 16, and 24 weeks post-infection (wpi) in 69 individuals recovering from mild, moderate, severe, or critical COVID-19. Anti-Spike and anti-RBD IgG responses were largely stable up to 24wpi and correlated with disease severity. Deep immunophenotyping revealed significant differences in multiple innate (NK cells, LD neutrophils, CXCR3^+^ monocytes) and adaptive immune populations (T helper, T follicular helper and regulatory T cells) in COVID-19 convalescents compared to healthy controls, which were most strongly evident at 12 and 16wpi. RNA sequencing suggested ongoing immune and metabolic dysregulation in convalescents months after infection. Variation in the rate of recovery from infection at a cellular and transcriptional level may explain the persistence of symptoms associated with long COVID in some individuals.
