## Supplementary material for "Long-term perturbation of the peripheral immune system months after SARS-CoV-2 infection": Table S3

### Sheet: Fig 2 Serology vs Flow cor
Pearson correlation coefficients
Serology data from 24 w.p.i.
* = FDR < 0.05; ** = FDR < 0.01; *** = FDR < 0.001
		Spike IgG	Spike IgG1	Spike IgG3	Spike IgM	Spike IgA		RBD IgG	RBD IgG1	RBD IgG3	RBD IgM	RBD IgA
12 w.p.i. Immune populations	Low Density Granulocytes (% of Live cells)	0.49	0.82 ***	0.25	-0.08	0.57		0.74 **	0.46	-0.19	0.32	-0.15
	CXCR3+HLA-DR+ (% of Monocytes)	0.08	-0.11	0.39	0.58 **	-0.14		-0.01	-0.43	0.22	-0.29	0.52
	Lymphocytes (% of Live cells)	-0.19	-0.61 **	0.03	0.29	-0.35		-0.44	-0.57	0.16	-0.08	0.32
	CXCR3+ (% of CD56++ NK cells)	-0.19	-0.42	0.37	0.33	-0.27		-0.15	-0.77 ***	0.36	-0.35	0.3
	CXCR3+ (% of NK cells)	0.11	-0.09	0.67 **	0.22	0.07		0.03	-0.42	0.3	-0.12	0.17
	CD56-CD16+ NK cells (% of Lymphocytes)	0.49	0.8 ***	0.25	-0.17	0.58 **		0.68 **	0.58 **	-0.06	0.3	-0.23
	CXCR3+HLA-DR+ (% of CD56+ NKT)	0.18	-0.08	0.69 **	0	0.11		0.08	-0.46	0.27	-0.11	-0.13
	CXCR3-HLA-DR+ (% of CD56+ NKT)	0.54	0.65 **	0.16	-0.02	0.48		0.58 **	0.43	-0.23	0.26	-0.08
	CD56-CD16+ NKT cells (% of CD3)	0.47	0.63 **	0.47	0.33	0.53		0.72 **	0.11	-0.01	0.21	0.27
	CXCR3+HLA-DR+ (% of CD56+ NKT)	0.35	0	0.58 **	0.17	-0.08		0.12	-0.35	0.23	-0.13	-0.08
	CCR7+CD62L+ Transitional Memory T cells (% of CD4)	-0.28	-0.23	-0.66 **	-0.13	-0.39		-0.51	0.23	-0.31	-0.07	-0.01
	CCR7-CD62L+ Transitional Memory T cells (% of CD4)	0.25	0.49	0.5	-0.17	0.59 **		0.55	0.23	-0.06	0.18	-0.17
	CCR7-CD62L- Transitional Memory T cells (% of CD4)	0.53	0.81 ***	0.35	-0.13	0.65 **		0.83 ***	0.43	-0.19	0.32	-0.17
	CD4+ CM (% of CD4)	-0.42	-0.29	-0.59 **	-0.25	-0.02		-0.28	0.1	0.04	0.17	-0.07
	CCR7-CD62L+ Memory T cells (% of CD4)	0.44	0.72 **	0.05	-0.27	0.6 **		0.69 **	0.54	-0.3	0.43	-0.27
	CXCR3-HLA-DR+ (% of CD4)	0.65 **	0.8 ***	0.28	-0.17	0.66 **		0.75 **	0.52	-0.07	0.47	-0.28
	CD27-CD38+ (% of CD4)	0.59 **	0.82 ***	0.31	-0.07	0.66 **		0.84 ***	0.45	0.09	0.38	-0.11
	CCR7+CD62L+ Transitional Memory T cells (% of CD8)	-0.63 **	-0.48	-0.62 **	0.03	-0.7 **		-0.61 **	-0.12	0	-0.58 **	0.12
	CD8+ Late Transitional Memory T cells (% of CD8)	0.47	0.67 **	0.18	-0.18	0.33		0.53	0.51	-0.17	0.18	-0.25
	CD27-CD38+ (% of CD8)	0.37	0.62 **	0.18	-0.03	0.5		0.58 **	0.46	0.15	0.25	-0.05
		Spike IgG	Spike IgG1	Spike IgG3	Spike IgM	Spike IgA		RBD IgG	RBD IgG1	RBD IgG3	RBD IgM	RBD IgA
16 w.p.i. Immune populations	CD14+CD16- Low Density Neutrophils (% of Live cells)	0.43	-0.01	0.11	-0.05	0.09		0.84 ***	-0.09	-0.05	0.47 **	0.09
	CXCR3+ (% of Monocytes)	0.19	-0.1	-0.06	-0.12	-0.13		0.61 ***	-0.24	-0.09	0.23	0.06
	CXCR3+ (% of CD56-CD16+ NK cells)	0.44 **	-0.14	0.17	-0.14	0.08		0.35	-0.07	-0.11	0.17	0.15
	CXCR3+HLA-DR+ (% of CD56+ NKT)	0.14	-0.09	-0.1	-0.1	-0.18		0.59 **	-0.29	-0.12	0.19	0.15
	CXCR3-HLA-DR+ (% of CD56+ NKT)	0.69 ***	-0.08	0.38	-0.1	0.4		0.41	0.2	-0.14	0.26	0.02
	CD56-CD16+ NKT cells (% of CD3)	0.35	0.01	0.22	-0.03	0.13		0.55 **	-0.02	0.04	0.29	-0.04
	CD27+CD38- (% of CD56-CD16+ NKT)	-0.16	0.07	-0.39	0.07	-0.43 **		-0.18	-0.22	-0.25	-0.37	-0.11
	CD27-CD38+ (% of CD56-CD16+ NKT)	0.21	-0.18	0.43 **	-0.16	0.38		0.19	-0.05	0.3	0.19	0.26
	Naive CD4+ T cells (% of CD4)	-0.21	0.25	-0.36	0.23	-0.37		-0.07	0.04	-0.48 **	-0.19	-0.08
	CCR7-CD62L- Transitional Memory T cells (% of CD4)	0.32	-0.1	0.46 **	-0.12	0.48 **		0.22	0.21	-0.06	0.14	-0.12
	CCR7-CD62L+ Memory T cells (% of CD4)	0.28	-0.1	0.32	-0.1	0.47 **		0.11	0.27	0.05	0.23	-0.06
	CD4+ EM (% of CD4)	0.36	-0.09	0.56 **	-0.1	0.43		0.29	0.16	0.51 **	0.27	-0.03
	CCR7+CD62L- Memory T cells (% of CD4)	-0.02	-0.09	0.19	-0.03	-0.02		-0.04	-0.15	0.37	-0.05	0.44 **
	CXCR3-HLA-DR+ (% of CD4)	0.38	-0.01	0.61 ***	0	0.48 **		0.26	0.18	0.28	0.28	0.25
	CD27-CD38+ (% of CD4)	0.5 **	-0.06	0.43 **	-0.09	0.54 **		0.43	0.31	0.19	0.33	-0.07
	Naive CD8+ T cells (% of CD8)	-0.34	0.43	-0.36	0.44 **	-0.31		-0.28	0.04	-0.34	-0.36	-0.02
	CD8+ TemRA (% of CD8)	0.21	-0.17	0.16	-0.18	0.03		0.48 **	-0.18	0.11	0.12	0.11
	CCR7+CD62L+ Transitional Memory T cells (% of CD8)	-0.45 **	0.14	-0.41	0.17	-0.41		-0.44 **	0.01	0.02	-0.41	0.07
	CXCR3+HLA-DR+ (% of CD8)	0.23	-0.12	-0.05	-0.12	-0.11		0.59 **	-0.31	-0.14	0.21	0.19
	CD27+CD38- (% of CD8)	-0.31	-0.06	-0.25	-0.02	-0.42		-0.29	-0.3	-0.03	-0.46 **	0.17
	CD27-CD38+ (% of CD8)	0.41	-0.13	0.44 **	-0.16	0.44 **		0.46 **	0.06	0.14	0.33	-0.02
	CD27+CD38- (% of DN T cells)	-0.47 **	0.25	-0.37	0.27	-0.43 **		-0.46 **	-0.12	-0.02	-0.48 **	0.01
		Spike IgG	Spike IgG1	Spike IgG3	Spike IgM	Spike IgA		RBD IgG	RBD IgG1	RBD IgG3	RBD IgM	RBD IgA
24 w.p.i. Immune populations	Low Density Granulocytes (% of Live cells)	0.57 ***	0.03	0.21	-0.01	0.74 ***		0.57 ***	0.38	-0.06	0.73 ***	-0.05
	CD14+CD16- Low Density Neutrophils (% of Live cells)	-0.01	-0.11	0.26	-0.07	0.13		-0.02	0.03	0.49 **	0.08	0.32
	Lymphocytes (% of Live cells)	-0.3	0.04	-0.08	0.06	-0.43 **		-0.45 **	-0.27	-0.12	-0.52 **	0.01
	CXCR3+ (% of CD56++ NK cells)	0.03	0.5 **	0	0.49 **	-0.23		-0.04	0.17	0.19	-0.2	-0.02
	CD56-CD16+ NK cells (% of Lymphocytes)	0.47 **	-0.03	0.14	-0.08	0.47 **		0.52 **	0.33	-0.18	0.46 **	-0.09
	CXCR3-HLA-DR+ (% of CD56+ NKT)	0.45 **	-0.05	-0.04	-0.07	-0.02		0.29	0.09	-0.17	0.17	-0.04
	Naive CD4+ T cells (% of CD4)	0.06	0.13	0.08	0.14	-0.42 **		-0.05	0.02	-0.18	-0.21	0.02
	CCR7-CD62L+ Transitional Memory T cells (% of CD4)	0.5 **	-0.03	0.34	-0.06	0.55 **		0.46 **	0.28	-0.12	0.29	-0.07
	CCR7-CD62L- Transitional Memory T cells (% of CD4)	0.2	-0.12	0.27	-0.14	0.56 **		0.18	0.16	-0.09	0.23	-0.12
	CCR7-CD62L+ Memory T cells (% of CD4)	0.3	-0.09	0.2	-0.11	0.59 ***		0.2	0.12	-0.02	0.36	-0.11
	CXCR3+HLA-DR+ (% of CD4)	0.01	-0.1	0.43 **	-0.1	0.02		-0.1	-0.05	0.42 **	-0.02	-0.24
	CD27+CD38+ (% of CD4)	-0.14	0.12	-0.18	0.11	-0.45 **		-0.11	-0.19	-0.22	-0.21	-0.1
	CD27-CD38+ (% of CD4)	0.5 **	-0.04	0.29	-0.08	0.54 **		0.52 **	0.3	0.19	0.38	-0.1
	CD8+ (% of CD3+ T cells)	0.08	0.16	-0.03	0.14	0.46 **		0.04	0.26	-0.28	0.39	-0.06
	Naive CD8+ T cells (% of CD8)	-0.23	0.41	-0.18	0.42 **	-0.36		-0.24	0.09	-0.26	-0.34	0.08
	CD8+ Transitional Memory (% of CD8)	0.13	-0.34	0.3	-0.35	0.34		0.19	-0.26	0.49 **	0.26	-0.08
	CXCR3+HLA-DR+ (% of CD8)	0.23	-0.13	0.44 **	-0.12	-0.17		0.18	-0.25	0.26	-0.15	-0.05
	CD27+CD38- (% of CD8)	-0.21	0.1	-0.11	0.14	-0.35		-0.29	-0.05	-0.08	-0.44 **	0.2
	CD27-CD38+ (% of CD8)	0.31	-0.12	0.13	-0.15	0.33		0.5 **	0.03	0.11	0.28	-0.02
	CD27+CD38- (% of DN T cells)	-0.32	0.32	-0.11	0.34	-0.4		-0.42 **	-0.05	0.01	-0.5 **	0.05
	CD27+CD38+ (% of DN T cells)	0.2	-0.15	-0.21	-0.18	0.13		0	0.06	-0.15	0.45 **	-0.2

### Sheet: Fig 3 Serology vs Flow cor
Pearson correlation coefficients
Serology data from 24 w.p.i.
* = FDR < 0.05; ** = FDR < 0.01; *** = FDR < 0.001
		Spike.IgG	Spike.IgG1	Spike.IgG3	Spike.IgM	Spike.IgA		RBD.IgG	RBD.IgG1	RBD.IgG3	RBD.IgM	RBD.IgA
12 w.p.i. Th/Tfh/Treg populations	Th1/17 (% of CD4)	-0.55	-0.56	-0.2	0.09	-0.24		-0.33	-0.61 **	0.09	-0.18	0.26
	ThNEG (% of CD4)	0.64 **	0.41	0.83 ***	0.46	0.32		0.55	-0.18	0.36	0.14	0.26
	Naive Treg (% of Treg)	-0.11	-0.33	0.02	0.69 **	-0.4		-0.17	-0.51	-0.24	-0.3	0.65 **
	EM Treg (% of Treg)	0.25	0.54	-0.14	-0.35	0.34		0.38	0.58 **	-0.14	0.28	-0.33
	TfhR9 (% of Treg)	-0.06	-0.19	-0.16	0	-0.24		-0.24	-0.19	0.6 **	-0.15	0.07
	TfhR2/22 (% of Treg)	0.34	0.63 **	0.17	0.02	0.44		0.6 **	0.44	-0.22	0.24	-0.01
	ThR9 (% of Treg)	-0.16	-0.2	-0.19	-0.16	-0.23		-0.2	-0.28	0.59 **	-0.17	-0.09
	ThR2/22 (% of Treg)	0.37	0.65 **	0.09	-0.14	0.57		0.63 **	0.42	-0.37	0.38	-0.18
		Spike.IgG	Spike.IgG1	Spike.IgG3	Spike.IgM	Spike.IgA		RBD.IgG	RBD.IgG1	RBD.IgG3	RBD.IgM	RBD.IgA
16 w.p.i. Th/Tfh/Treg populations	Tfh (% of CD4)	-0.37	0	-0.48 **	0.02	-0.33		-0.29	-0.22	-0.23	-0.17	-0.03
	Tfh1 (% of CD4)	-0.46 **	0.13	-0.42	0.13	-0.36		-0.19	-0.19	-0.19	-0.27	-0.05
	Tfh17 (% of CD4)	-0.44 **	0.06	-0.31	0.05	-0.31		-0.14	-0.18	-0.19	-0.26	-0.21
	TemRA Treg (% of Treg)	0.43 **	-0.09	0.25	-0.11	0.32		0.21	0.28	-0.16	0.16	-0.05
	ThR2/22 (% of Treg)	0.41	-0.08	0.44 **	-0.08	0.47 **		0.08	0.23	0.42	0.35	0.05
	ThR1 CM (% of ThR1)	-0.43	0.14	-0.4	0.15	-0.5 **		-0.33	-0.19	0	-0.42	-0.08
		Spike.IgG	Spike.IgG1	Spike.IgG3	Spike.IgM	Spike.IgA		RBD.IgG	RBD.IgG1	RBD.IgG3	RBD.IgM	RBD.IgA
24 w.p.i. Th/Tfh/Treg populations	Tfh (% of CD4)	-0.17	0.02	-0.17	0.04	-0.51 **		-0.29	-0.11	-0.12	-0.26	-0.01
	Tfh17 (% of CD4)	-0.14	0.11	-0.19	0.11	-0.42 **		0	-0.28	-0.1	-0.24	-0.07
	ThNEG (% of CD4)	0.49 **	-0.08	0.37	-0.1	0.44 **		0.29	0.08	0.19	0.16	-0.11
	Th1/17 CM (% of Th1/17)	0.29	-0.09	0.1	-0.12	0.5 **		0.18	0.11	-0.31	0.33	-0.1
	Th9 CM (% of Th9)	0.16	-0.07	-0.01	-0.09	0.3		0.25	-0.09	0.04	0.51 **	-0.07
	TfhR9 (% of Treg)	0.11	-0.05	-0.09	-0.08	-0.14		0.53 **	-0.19	-0.04	0.25	0.04
	ThR1 (% of Treg)	0.14	-0.04	0.62 ***	-0.01	0.14		0.02	-0.1	0.58 ***	-0.05	0.14
	ThR2 (% of Treg)	0.29	0.24	0.26	0.24	0.47 **		0.1	0.44 **	0.07	0.31	0.08
