## Supplementary material for "Long-term perturbation of the peripheral immune system months after SARS-CoV-2 infection": Table S2

### Sheet: Cell phenotypes
	Cell Phenotype
Tregs (% of CD4)	CD25hiCD127lo CD4+ CD3+ Lymphocytes
Naïve Treg (% of Treg)	CD45RA+CD62L+ CD25hiCD127lo CD4+ CD3+ Lymphocytes
CM Treg (% of Treg)	CD45RA-CD62L+ CD25hiCD127lo CD4+ CD3+ Lymphocytes
EM Treg (% of Treg)	CD45RA-CD62L- CD25hiCD127lo CD4+ CD3+ Lymphocytes
TemRA Treg (% of Treg)	CD45RA+CD62L- CD25hiCD127lo CD4+ CD3+ Lymphocytes
Tfh Treg (CXCR5+% of Treg)	CXCR5+CD45RA- CD25hiCD127lo CD4+ CD3+ Lymphocytes
TfhR1(% of Treg)	CXCR3+CCR6- CXCR5+CD45RA- CD25hiCD127lo CD4+ CD3+ Lymphocytes
TfhR1/17(% of Treg)	CXCR3+CCR6+ CXCR5+CD45RA- CD25hiCD127lo CD4+ CD3+ Lymphocytes
TfhR9(% of Treg)	CCR4-CCR10- CXCR3-CCR6+ CXCR5+CD45RA- CD25hiCD127lo CD4+ CD3+ Lymphocytes
TfhR17(% of Treg)	CCR4+CCR10- CXCR3-CCR6+ CXCR5+CD45RA- CD25hiCD127lo CD4+ CD3+ Lymphocytes
TfhR22(% of Treg)	CCR4+CCR10+ CXCR3-CCR6+ CXCR5+CD45RA- CD25hiCD127lo CD4+ CD3+ Lymphocytes
TfhRNEG (% of Treg)	CCR4-CCR10- CXCR3-CCR6- CXCR5+CD45RA- CD25hiCD127lo CD4+ CD3+ Lymphocytes
TfhR2 (% of Treg)	CCR4+CCR10- CXCR3-CCR6- CXCR5+CD45RA- CD25hiCD127lo CD4+ CD3+ Lymphocytes
TfhR2/22 (% of Treg)	CCR4+CCR10+ CXCR3-CCR6- CXCR5+CD45RA- CD25hiCD127lo CD4+ CD3+ Lymphocytes
PD-1+ICOS- (% of TfhR)	PD-1+ICOS- CXCR5+CD45RA- CD25hiCD127lo CD4+ CD3+ Lymphocytes
PD-1+ICOS+ (% of TfhR)	PD-1+ICOS+ CXCR5+CD45RA- CD25hiCD127lo CD4+ CD3+ Lymphocytes
PD-1-ICOS+ (%of TfhR)	PD-1-ICOS+ CXCR5+CD45RA- CD25hiCD127lo CD4+ CD3+ Lymphocytes
ThR1 (% of Treg)	CXCR3+CCR6- CXCR5-CD45RA- CD25hiCD127lo CD4+ CD3+ Lymphocytes
ThR1/17 (% of Treg)	CXCR3+CCR6+ CXCR5-CD45RA- CD25hiCD127lo CD4+ CD3+ Lymphocytes
ThR9 (% of Treg)	CCR4-CCR10- CXCR3-CCR6+ CXCR5-CD45RA- CD25hiCD127lo CD4+ CD3+ Lymphocytes
ThR17 (% of Treg)	CCR4+CCR10- CXCR3-CCR6+ CXCR5-CD45RA- CD25hiCD127lo CD4+ CD3+ Lymphocytes
ThR22 (% of Treg)	CCR4+CCR10+ CXCR3-CCR6+ CXCR5-CD45RA- CD25hiCD127lo CD4+ CD3+ Lymphocytes
ThRNEG (% of Treg)	CCR4-CCR10- CXCR3-CCR6- CXCR5-CD45RA- CD25hiCD127lo CD4+ CD3+ Lymphocytes
ThR2 (% of Treg)	CCR4+CCR10- CXCR3-CCR6- CXCR5-CD45RA- CD25hiCD127lo CD4+ CD3+ Lymphocytes
ThR2/22 (% of Treg)	CCR4+CCR10+ CXCR3-CCR6- CXCR5-CD45RA- CD25hiCD127lo CD4+ CD3+ Lymphocytes
CD62L+ (% of ThR1)	CD62L+ CXCR3+CCR6- CXCR5-CD45RA- CD25hiCD127lo CD4+ CD3+ Lymphocytes
CD62L+ (% of ThR1/17)	CD62L+ CXCR3+CCR6+ CXCR5-CD45RA- CD25hiCD127lo CD4+ CD3+ Lymphocytes
CD62L+ (% of ThR9)	CD62L+ CCR4-CCR10- CXCR3-CCR6+ CXCR5-CD45RA- CD25hiCD127lo CD4+ CD3+ Lymphocytes
CD62L+ (% of ThR17)	CD62L+ CCR4+CCR10- CXCR3-CCR6+ CXCR5-CD45RA- CD25hiCD127lo CD4+ CD3+ Lymphocytes
CD62L+ (% of ThR22)	CD62L+ CCR4+CCR10+ CXCR3-CCR6+ CXCR5-CD45RA- CD25hiCD127lo CD4+ CD3+ Lymphocytes
CD62L+ (% of ThRNEG)	CD62L+ CCR4-CCR10- CXCR3-CCR6- CXCR5-CD45RA- CD25hiCD127lo CD4+ CD3+ Lymphocytes
CD62L+ (% of ThR2)	CD62L+ CCR4+CCR10- CXCR3-CCR6- CXCR5-CD45RA- CD25hiCD127lo CD4+ CD3+ Lymphocytes
CD62L+ (% of ThR2/22)	CD62L+ CCR4+CCR10+ CXCR3-CCR6- CXCR5-CD45RA- CD25hiCD127lo CD4+ CD3+ Lymphocytes
Tfh (% of CD4)	CXCR5+CD45RA- CD25lo/-CD127+ CD4+ CD3+ Lymphocytes
Tfh1 (% of CD4)	CXCR3+CCR6- CXCR5+CD45RA- CD25lo/-CD127+ CD4+ CD3+ Lymphocytes
Tfh1/17 (% of CD4)	CXCR3+CCR6+ CXCR5+CD45RA- CD25lo/-CD127+ CD4+ CD3+ Lymphocytes
Tfh17 (% of CD4)	CCR4-CCR10- CXCR3-CCR6+ CXCR5+CD45RA- CD25lo/-CD127+ CD4+ CD3+ Lymphocytes
Tfh9 (% of CD4)	CCR4+CCR10- CXCR3-CCR6+ CXCR5+CD45RA- CD25lo/-CD127+ CD4+ CD3+ Lymphocytes
Tfh22 (% of CD4)	CCR4+CCR10+ CXCR3-CCR6+ CXCR5+CD45RA- CD25lo/-CD127+ CD4+ CD3+ Lymphocytes
Tfh2 (% of CD4)	CCR4-CCR10- CXCR3-CCR6- CXCR5+CD45RA- CD25lo/-CD127+ CD4+ CD3+ Lymphocytes
Tfh2/22 (% of CD4)	CCR4+CCR10- CXCR3-CCR6- CXCR5+CD45RA- CD25lo/-CD127+ CD4+ CD3+ Lymphocytes
TfhNEG (% of CD4)	CCR4+CCR10+ CXCR3-CCR6- CXCR5+CD45RA- CD25lo/-CD127+ CD4+ CD3+ Lymphocytes
Th1 (% of CD4)	CXCR3+CCR6- CXCR5-CD45RA- CD25lo/-CD127+ CD4+ CD3+ Lymphocytes
Th1/17 (% of CD4)	CXCR3+CCR6+ CXCR5-CD45RA- CD25lo/-CD127+ CD4+ CD3+ Lymphocytes
Th17 (% of CD4)	CCR4-CCR10- CXCR3-CCR6+ CXCR5-CD45RA- CD25lo/-CD127+ CD4+ CD3+ Lymphocytes
Th22 (% of CD4)	CCR4+CCR10- CXCR3-CCR6+ CXCR5-CD45RA- CD25lo/-CD127+ CD4+ CD3+ Lymphocytes
Th9 (% of CD4)	CCR4+CCR10+ CXCR3-CCR6+ CXCR5-CD45RA- CD25lo/-CD127+ CD4+ CD3+ Lymphocytes
ThNEG (% of CD4)	CCR4-CCR10- CXCR3-CCR6- CXCR5-CD45RA- CD25lo/-CD127+ CD4+ CD3+ Lymphocytes
Th2 (% of CD4)	CCR4+CCR10- CXCR3-CCR6- CXCR5-CD45RA- CD25lo/-CD127+ CD4+ CD3+ Lymphocytes
Th2/22 (% of CD4)	CCR4+CCR10+ CXCR3-CCR6- CXCR5-CD45RA- CD25lo/-CD127+ CD4+ CD3+ Lymphocytes
CD62L+ (% of Th1)	CD62L+ CXCR3+CCR6- CXCR5-CD45RA- CD25lo/-CD127+ CD4+ CD3+ Lymphocytes
CD62L+ (% of Th1/17)	CD62L+ CXCR3+CCR6+ CXCR5-CD45RA- CD25lo/-CD127+ CD4+ CD3+ Lymphocytes
CD62L+ (% of Th9)	CD62L+ CCR4-CCR10- CXCR3-CCR6+ CXCR5-CD45RA- CD25lo/-CD127+ CD4+ CD3+ Lymphocytes
CD62L+ (% of Th17)	CD62L+ CCR4+CCR10- CXCR3-CCR6+ CXCR5-CD45RA- CD25lo/-CD127+ CD4+ CD3+ Lymphocytes
CD62L+ (% of Th22)	CD62L+ CCR4+CCR10+ CXCR3-CCR6+ CXCR5-CD45RA- CD25lo/-CD127+ CD4+ CD3+ Lymphocytes
CD62L+ (% of ThNEG)	CD62L+ CCR4-CCR10- CXCR3-CCR6- CXCR5-CD45RA- CD25lo/-CD127+ CD4+ CD3+ Lymphocytes
CD62L+ (% of Th2)	CD62L+ CCR4+CCR10- CXCR3-CCR6- CXCR5-CD45RA- CD25lo/-CD127+ CD4+ CD3+ Lymphocytes
CD62L+ (% of Th2/22)	CD62L+ CCR4+CCR10+ CXCR3-CCR6- CXCR5-CD45RA- CD25lo/-CD127+ CD4+ CD3+ Lymphocytes
Low Density Neutrophils	CD16+ SSChi
CXCR3+ Low Density Netruophils	CXCR3+ CD16+SSChi
Monocytes	SSCmid
Classical Monocytes	CD14+CD16- SSCmid
CD14+ Monocytes	CD14+ SSCmid
CXCR3+ HLA-DR- Monocytes	CXCR3+HLA-DR- CD14+SSCmid
CXCR3+ Monocytes	CXCR3+HLA-DR+ CD14+SSCmid
Intermediate Monocytes	CD14+CD16+ SSCmid
Nonclassical Monocytes	CD14-CD16+ SSCmid
Lymphocytes	SSC low
CD56 Bright NK cells	CD56++CD16- CD3-CD19- Lymphocytes
CXCR3+ CD56 Bright NK cells	CXCR3+ CD56++CD16- CD3-CD19- Lymphocytes
Activated CD56 Bright NK Cells	HLA-DR+ CD56++CD16- CD3-CD19- Lymphocytes
NK cells	CD56+CD16+ CD3-CD19- Lymphocytes
CXCR3+ NK cells	CXCR3+ CD56+CD16+ CD3-CD19- Lymphocytes
Activated NK cells	HLA-DR+ CD56+CD16+ CD3-CD19- Lymphocytes
CD56dim CD16+ NK cells	CD56-CD16+ CD3-CD19- Lymphocytes
CXCR3+ CD56-CD16+ NK cells	CXCR3+ CD56-CD16+ CD3-CD19- Lymphocytes
Activated CD56-CD16+ NK cells	HLA-DR+ CD56-CD16+ CD3-CD19- Lymphocytes
CD19+ B cells	CD3-CD19 Lymphocytes
Memory B cells	CD27+ CD19+Lymphocytes
CD38+CD27+ Memory B cells	CD27+CD38+ CD19+Lymphocytes
Naïve B cells	CD27-CD38+ CD19+Lymphocytes
Transitional B cells	CD24++CD38++ CD27- CD19+Lymphocytes
CD3+ T cells	CD3+ Lymphocytes
NKT cells	CD56+CD16- CD3+ Lymphocytes
CD4+ NKT	CD4+ CD56+CD16- CD3+ Lymphocytes
CD8+ NKT	CD8+ CD56+CD16- CD3+ Lymphocytes
CD27+CD38- NKT	CD27+CD38- CD56+CD16- CD3+ Lymphocytes
CD56-CD16+ NKT cells	CD56-CD16+ CD3+ Lymphocytes
CD4+ CD56-CD16+NKT	CD4+ CD56+CD16- CD3+ Lymhpocytes
CD8+ NKT	CD8+ CD56+CD16- CD3+ Lymhpocytes
CD27+CD38- CD56-CD16+ NKT	CD27+CD38- CD56-CD16+ CD3+ Lymphocytes
CD27+CD38- CD56-CD16+ NKT	CD27+CD38+ CD56-CD16+ CD3+ Lymphocytes
CD27+CD38- CD56-CD16+ NKT	CD27-CD38+ CD56-CD16+ CD3+ Lymphocytes
CD4+ T cells	CD4+ CD3+ Lymphocytes
Naïve CD4 T cells	CCR7+CD62L+CD45RA+CD45RO- CD4+ CD3+ Lymphocytes
CD4 TemRA T cells	CCR7-CD62L-CD45RA+CD45RO- CD4+ CD3+ Lymphocytes
CD4 Naïve to Memory Transitional T cells	CD45RAmidCD45ROmid CD4+ CD3+ Lymphocytes
CD4 Naïve to Central Memory Transitional T cells	CCR7+CD62L+CD45RAmidCD45ROmid CD4+ CD3+ Lymphocytes
CD4 Naïve to CCR7-CD62L+ Memory Transitional T cells	CCR7-CD62L+CD45RAmidCD45ROmid CD4+ CD3+ Lymphocytes
CD4 Naïve to Effector Memory Transtional T cells	CCR7-CD62L-CD45RAmidCD45ROmid CD4+ CD3+ Lymphocytes
CD4 Central Memory T cells	CCR7+CD62L+CD45RA-CD45RO+ CD4+ CD3+ Lymphocytes
CD4 Central Memory to Effector Memory T cells	CCR7-CD62L+CD45RA-CD45RO+ CD4+ CD3+ Lymphocytes
CD4 Effector Memory T cells	CCR7-CD62L-CD45RA-CD45RO+ CD4+ CD3+ Lymphocytes
CD62L- CD4 Central Memory	CCR7+CD62L-CD45RA-CD45RO+ CD4+ CD3+ Lymphocytes
Activated viral response T cells	CXCR3+HLA-DR+ CD4+ CD3+ Lymphocytes
Activated T cells	CXCR3-HLA-DR+ CD4+ CD3+ Lymphocytes
CD27+CD38- CD4 T cells	CD27+CD38- CD4+ CD3+ Lymphocytes
CD27+CD38+ CD4 T cells	CD27+CD38+ CD4+ CD3+ Lymphocytes
CD27-CD38+ CD4 T cells	CD27-CD38+ CD4+ CD3+ Lymphocytes
CD8+ T cells	CD8+ CD3+ Lymphocytes
Naïve CD8 T cells	CCR7+CD62L+CD45RA+CD45RO- CD8+ CD3+ Lymphocytes
CD8 TemRA T cells	CCR7-CD62L-CD45RA+CD45RO- CD8+ CD3+ Lymphocytes
CD8 CD62L+ TemRA T cells	CCR7-CD62L+CD45RA+CD45RO- CD8+ CD3+ Lymphocytes
CD8 Naïve to Memory Transitional T cells	CD45RAmidCD45ROmid CD8+ CD3+ Lymphocytes
CD4 Naïve to CCR7+CD62L- Memory Transitional T cells	CCR7-CD62L-CD45RAmidCD45ROmid CD8+ CD3+ Lymphocytes
CD8 Naïve to Central Memory Transitional T cells	CCR7+CD62L+CD45RAmidCD45ROmid CD8+ CD3+ Lymphocytes
CD8 Naïve to Effector Memory T cells	CCR7-CD62L-CD45RAmidCD45ROmid CD8+ CD3+ Lymphocytes
CD8 Central Memory T cells	CCR7+CD62L+CD45RA-CD45RO+ CD8+ CD3+ Lymphocytes
CD8 Effector Memory T cells	CCR7-CD62L-CD45RA-CD45RO+ CD8+ CD3+ Lymphocytes
CD62L- CD4 Central Memory	CCR7+CD62L-CD45RA-CD45RO+ CD8+ CD3+ Lymphocytes
CD4 Central Memory to Effector Memory T cells	CCR7-CD62L+CD45RA-CD45RO+ CD8+ CD3+ Lymphocytes
Activated viral response T cells	CXCR3+HLA-DR+ CD8+ CD3+ Lymphocytes
Activated T cells	CXCR3-HLA-DR+ CD8+ CD3+ Lymphocytes
CD27+CD38- CD8 T cells	CD27+CD38- CD8+ CD3+ Lymphocytes
CD27+CD38+ CD8 T cells	CD27+CD38+ CD8+ CD3+ Lymphocytes
CD27-CD38+ CD8 T cells	CD27-CD38+ CD8+ CD3+ Lymphocytes
Double Negative T cells	CD4- CD8- CD3+ Lymphocytes
CD27+CD38- DN T cells	CD27+CD38- CD4- CD8- CD3+ Lymphocytes
CD27+CD38+ DN T cells	CD27+CD38+ CD4- CD8- CD3+ Lymphocytes

### Sheet: Figure 2 results
	FDR			Log2 Fold Change
Population	12 wpi	16 wpi	24 wpi	12 wpi	16 wpi	24 wpi
Low Density Granulocytes (% of Live cells)	0.000109972	0.00650077	0.019937	3.417	2.10093	2.52083	Positive fold change indicates increased in COVID-19 convalescents relative to controls
CD16+ Low Density Neutrophils (% of Live cells)	0.000660232	0.0209657	0.065064	1.15013	0.793327	0.951289
CXCR3+ (% of LD Neutrophils)	0.000207726	0.447837	0.948437	1.49482	0.344674	0.138097
CXCR3+HLA-DR- (% of LD Neutrophils)	0.000155726	0.354738	0.955714	1.59484	0.355214	0.00199958
CXCR3+HLA-DR+ (% of LD Neutrophils)	0.527982	0.36184	0.334562	1.87276	1.73321	1.74444
CD14+CD16- Low Density Neutrophils (% of Live cells)	0.137426	0.679666	0.299773	1.37871	0.457361	1.29645
CD14+CD16+ Low Density Neutrophils (% of Live cells)	0.0189541	0.0331918	0.219254	-1.91878	-1.09795	-0.598956
Monocytes (% of Live Cells)	0.0720009	0.0655203	0.422618	0.68189	0.437296	0.214652
Classical Monocytes (% of Monocytes)	0.78953	0.0660675	0.019937	-0.020877	-0.287029	-0.418563
CD14+ Monocytes (% of Live cells)	0.196313	0.851624	0.644982	0.45716	0.227005	-0.131072
CXCR3+ (% of Monocytes)	9.38529e-05	0.128027	0.0214605	3.79805	0.871844	1.18269
CXCR3+HLA-DR- (% of Monocytes)	9.38529e-05	0.0655203	0.019937	4.36489	1.37847	1.52962
CXCR3+HLA-DR+ (% of Monocytes)	8.9145e-05	0.0617622	0.299773	4.20065	1.30156	0.763341
Intermediate Monocytes (% of Monocytes)	0.143167	0.0252859	0.30215	-0.513606	-0.759722	-0.356198
Nonclassical Monocytes (% of Monocytes)	0.151627	0.0757964	0.019937	0.93743	0.706172	1.39018
Lymphocytes (% of Live cells)	0.0125697	0.0206277	0.103915	-0.152369	-0.0502989	-0.0317749
CD56++ NK cells (% of Lymphocytes)	0.00109998	0.00650077	0.449289	2.09071	1.11002	0.40066
CXCR3+ (% of CD56++ NK cells)	0.00465146	0.284627	0.093665	4.19154	1.84614	3.01245
HLA-DR (% of CD56++ NK cells)	0.111247	0.0165058	0.122623	0.906891	1.65208	0.965235
NK cells (% of Lymphocytes)	0.143167	0.553524	0.562488	0.249461	0.0713774	-0.287657
CXCR3+ (% of NK cells)	0.0355936	0.447837	0.42751	2.85371	0.728698	0.824913
HLA-DR (% of NK cells)	0.527982	0.903369	0.632011	-0.1858	-0.101316	-0.132177
CD56-CD16+ NK cells (% of Lymphocytes)	9.38529e-05	0.00650077	0.117148	2.02491	1.0551	0.687648
CXCR3+ (% of CD56-CD16+ NK cells)	0.00313759	0.447837	0.334562	2.02106	0.64293	-0.765535
HLA-DR (% of CD56-CD16+ NK cells)	0.143167	0.851624	0.195559	0.841168	-0.172335	-1.29931
CD19+ B cells (% of Lymphocytes)	0.000923683	0.0252859	0.976941	1.10828	0.617393	-0.0401674
CD27+ Memory B cells (% of B cells)	0.242251	0.0655449	0.299773	0.309364	0.622979	0.459695
CD38+ (% of CD27+ Memory B cells)	0.0878762	0.0139004	0.639058	0.490869	0.639569	-0.18647
Naive B cells (% of B cells)	0.374609	0.681368	0.955714	0.184834	0.103989	0.0794933
Transitional B cells (% of B cells)	0.78953	0.512465	0.334562	-0.281413	-0.259387	-0.411601
CD3+ T cells (% of Lymphocytes)	0.00042838	0.0656461	0.334562	0.807877	0.354876	-0.125132
NKT cells (% of CD3)	0.149954	0.455146	0.494413	1.18807	0.296132	0.582932
CXCR3+HLA-DR+ (% of CD56+ NKT)	0.8489	0.959219	0.923326	0.0962153	0.0962153	0.568284
CXCR3-HLA-DR+ (% of CD56+ NKT)	0.666075	0.313726	0.756641	-0.67948	1.26303	0.771731
CD4 (% of CD56+CD16- NKT)	0.374609	0.192911	0.334562	0.512216	0.802204	0.816908
CD8 (% of CD56+CD16- NKT)	0.209386	0.0658246	0.138458	-0.552645	-0.475102	-0.402203
CD27+CD38- (%of CD56+CD16- NKT)	0.867592	0.849787	0.955714	-0.399254	-0.0815039	-0.128235
CD56-CD16+ NKT cells (% of CD3)	0.267848	0.994047	0.449289	0.206923	-0.36947	0.20815
CXCR3+HLA-DR+ (% of CD56+ NKT)	0.295081	0.994047	0.454837	1.12338	0.561879	0.911463
CXCR3-HLA-DR+ (% of CD56+ NKT)	0.835986	0.107274	0.47167	-0.448628	0.913942	0.0842461
CD27+CD38- (% of CD56-CD16+ NKT)	0.0587351	0.0455581	0.0658723	0.817992	0.685869	0.715854
CD27+CD38+ (% of CD56-CD16+ NKT)	0.527982	0.0757964	0.235686	-0.187616	0.541743	0.510178
CD27-CD38+ (% of CD56-CD16+ NKT)	0.0468989	0.0655203	0.0570232	-1.41559	-1.12267	-1.24166
CD4+ (% of CD3+ T cells)	0.663583	0.369435	0.795042	0.118549	0.110094	0.0670595
Naive CD4+ T cells (% of CD4)	0.0561141	0.0122372	0.523948	0.813517	0.905804	0.467665
CD4+ TemRA (% of CD4)	0.771139	0.679666	0.972774	0.48444	-0.777459	-0.0160041
CD4+ Transitional Memory T cells (% of CD4)	0.0615267	0.439701	0.103915	0.426539	0.219451	0.361108
CCR7+CD62L+ Transitional Memory T cells (% of CD4)	0.064493	0.291677	0.103915	0.596002	0.295282	0.439441
CCR7-CD62L+ Transitional Memory T cells (% of CD4)	0.8489	0.279297	0.640078	0.207856	-1.24704	-0.282088
CCR7-CD62L- Transitional Memory T cells (% of CD4)	0.71247	0.246683	0.955714	-0.242537	-0.891306	-0.32849
CD4+ CM (% of CD4)	0.0676381	0.0720687	0.281354	-0.283396	-0.305307	-0.180104
CCR7-CD62L+ Memory T cells (% of CD4)	0.0255047	0.0206277	0.955714	-0.609363	-0.668894	0.0286319
CD4+ EM (% of CD4)	0.0125697	0.00650077	0.219254	-1.51885	-1.47083	-0.736813
CCR7+CD62L- Memory T cells (% of CD4)	0.000923683	0.0312209	0.0214605	-0.982732	-0.732683	-0.682429
CXCR3+HLA-DR+ (% of CD4)	0.209386	0.00650077	0.531677	-0.572318	-1.44931	-0.172467
CXCR3-HLA-DR+ (% of CD4)	0.196313	0.684914	0.644982	-0.393145	-0.393145	0.0647057
CD27+CD38- (% of CD4)	0.841417	0.284627	0.589023	0.12641	-0.0816259	0.222327
CD27+CD38+ (% of CD4)	0.867592	0.0853057	0.955714	0.0669987	0.226016	0.0398029
CD27-CD38+ (% of CD4)	0.198286	0.114696	0.334562	-1.21501	-0.872621	-0.755581
CD8+ (% of CD3+ T cells)	0.0536603	0.0720687	0.531677	0.426289	0.422948	0.106028
Naive CD8+ T cells (% of CD8)	0.668701	0.106541	0.562488	0.313348	0.621612	0.435482
CD8+ TemRA (% of CD8)	0.663583	0.850354	0.955714	0.557421	0.0809937	-0.0444065
CCR7-CD62L+ TemRA (% of CD8)	0.974113	0.114696	0.235686	0.00625123	-1.01849	-0.816545
CD8+ Transitional Memory (% of CD8)	0.218485	0.0331918	0.235686	-0.479284	-0.558781	-0.243953
CCR7+CD62L- Transitional Memory T cells (% of CD8)	0.0709667	0.494062	0.17393	-0.41449	-0.0486213	-0.470338
CCR7+CD62L+ Transitional Memory T cells (% of CD8)	0.0720009	0.0655203	0.644982	-0.581501	-0.666812	-0.385203
CD8+ Late Transitional Memory T cells (% of CD8)	0.0878762	0.0165058	0.334562	-1.10021	-0.975017	-0.408473
CD8 CM (% of CD8)	0.864057	0.852317	0.976941	-0.0756427	-0.0922526	-0.166445
CD8 EM (% of CD8)	0.143167	0.247922	0.334641	-0.832527	-0.645306	-0.541271
CCR7+CD62L- Memory T cells (% of CD8)	0.841417	0.994047	0.589023	0.225536	0.279747	0.000529587
CCR7-CD62L+ Memory T cells (% of CD8)	0.0878762	0.0655203	0.500504	-1.04162	-0.810201	-0.304702
CXCR3+HLA-DR+ (% of CD8)	0.0820185	0.00650077	0.531677	-0.903324	-1.17708	0.131865
CXCR3-HLA-DR+ (% of CD8)	0.111247	0.903369	0.581084	-1.4839	-0.187911	0.170776
CD27+CD38- (% of CD8)	0.841417	0.447837	0.923326	0.0951779	-0.152183	0.0354269
CD27+CD38+ (% of CD8)	0.0468989	0.67643	0.334562	-1.40917	-0.258713	-0.65139
CD27-CD38+ (% of CD8)	0.8489	0.994047	0.827165	-0.0937658	-0.0253788	-0.54505
CD4- CD8- (% of CD3 T cells)	0.834265	0.5959	0.730916	0.0596733	0.249978	0.134843
CD27+CD38- (% of DN T cells)	0.8489	0.369435	0.644982	-0.0677431	0.183934	0.0460984
CD27+CD38+ (% of DN T cells)	0.882277	0.683127	0.334562	-0.331974	-0.310783	-0.624118

### Sheet: Figure 2 Severity comparison
	FDR			Log2 Fold Change
Population	12 wpi	16 wpi	24 wpi	12 wpi	16 wpi	24 wpi
HLA-DR (% of CD56-CD16+ NK cells)	0.612726	0.105419	0.940004	-1.37001	-1.70822	-0.194504	Positive fold change indicates increased in Severe/Critical relative to Mild/Moderate
CD27+CD38- (%of CD56+CD16- NKT)	0.612726	0.105419	0.173896	-0.597954	-1.2246	-0.889151
CD4+ TemRA (% of CD4)	0.612726	0.105419	0.428945	1.91858	3.00905	1.88822
CD8+ TemRA (% of CD8)	0.867109	0.105419	0.433414	0.27743	1.0063	0.542909
CCR7+CD62L+ Transitional Memory T cells (% of CD8)	0.427482	0.105419	0.576405	-1.20166	-0.994844	-0.238058
CD27+CD38- (% of CD8)	0.612726	0.105419	0.173896	-0.941034	-0.953402	-0.469094
CD27-CD38+ (% of CD8)	0.513082	0.105419	0.173896	2.01082	1.86948	1.13894
CD27+CD38- (% of DN T cells)	0.268418	0.105419	0.173896	-0.871889	-0.920681	-0.535085
Low Density Granulocytes (% of Live cells)	0.863222	0.168441	0.592151	-0.280937	2.34826	1.1303
CXCR3-HLA-DR+ (% of CD56+ NKT)	0.612726	0.168441	0.173896	2.59655	0.830439	1.39096
CXCR3-HLA-DR+ (% of CD8)	0.612726	0.186857	0.402324	2.33614	1.64046	0.859996
Intermediate Monocytes (% of Monocytes)	0.612147	0.202405	0.940004	1.17015	-0.91545	-0.153555
CD56-CD16+ NK cells (% of Lymphocytes)	0.863222	0.217077	0.576405	-0.759866	1.24759	0.797507
CD56-CD16+ NKT cells (% of CD3)	0.612726	0.217077	0.883367	0.508229	0.79926	0.206038
CD27+CD38- (% of CD56-CD16+ NKT)	0.513082	0.217077	0.305671	-1.91235	-0.678634	-0.369791
CD27-CD38+ (% of CD4)	0.767649	0.217077	0.305671	0.532495	1.5639	1.26786
CCR7+CD62L- Transitional Memory T cells (% of CD8)	0.5345	0.217077	0.173896	-1.71963	-1.16778	-0.92834
CXCR3+HLA-DR+ (% of CD8)	0.831648	0.217077	0.976576	-0.920566	1.17544	0.387789
CD27-CD38+ (% of CD56-CD16+ NKT)	0.612726	0.222242	0.173896	0.251601	1.28109	0.590648
CXCR3+ (% of Monocytes)	0.901791	0.276698	0.839586	-0.0124371	0.587647	-0.430173
Nonclassical Monocytes (% of Monocytes)	0.612726	0.276698	0.976576	0.553133	0.536187	-0.0323608
Classical Monocytes (% of Monocytes)	0.328977	0.276942	0.65309	-0.504248	0.364002	0.160879
CD3+ T cells (% of Lymphocytes)	0.636839	0.304791	0.377794	0.149211	0.242167	0.304715
CCR7+CD62L- Memory T cells (% of CD8)	0.513082	0.334785	0.433414	-2.07378	-1.02441	-0.893722
CCR7-CD62L+ TemRA (% of CD8)	0.612726	0.33607	0.445773	0.758955	1.00952	0.533476
CD14+CD16- Low Density Neutrophils (% of Live cells)	0.901791	0.337762	0.839586	-0.196935	0.611867	0.210908
Naive CD8+ T cells (% of CD8)	0.737422	0.339827	0.592151	-0.753213	-0.874718	-0.430453
CD4+ EM (% of CD4)	0.831648	0.375496	0.940004	-0.414942	0.97733	-0.0700077
CXCR3+HLA-DR+ (% of CD4)	0.884712	0.375496	0.890889	1.08866	0.584963	0.11727
CCR7-CD62L+ Transitional Memory T cells (% of CD4)	0.708301	0.482265	0.940004	-0.251188	1.78604	0.724423
CXCR3+HLA-DR- (% of Monocytes)	0.5345	0.50439	0.890889	-2.47759	0.260594	-0.415356
CD14+CD16+ Low Density Neutrophils (% of Live cells)	0.513082	0.578369	0.592429	2.19265	-0.605303	-0.427374
CD16+ Low Density Neutrophils (% of Live cells)	0.737422	0.592391	0.940004	-0.368738	-0.163376	-0.118465
HLA-DR (% of CD56++ NK cells)	0.867109	0.649715	0.839586	0.626322	0.412228	0.119022
CD19+ B cells (% of Lymphocytes)	0.612726	0.649715	0.576405	-0.590467	-0.570429	-0.174753
CD27+ Memory B cells (% of B cells)	0.633333	0.649715	0.880148	-0.638251	-0.455298	0.208484
CXCR3-HLA-DR+ (% of CD56+ NKT)	0.612726	0.649715	0.173896	2	0.723669	0.781838
CD8 CM (% of CD8)	0.831648	0.649715	0.890889	-0.776703	-0.567081	-0.297212
CD27+CD38+ (% of CD8)	0.831648	0.649715	0.495668	0.207749	-0.620601	-0.362709
Naive B cells (% of B cells)	0.831648	0.709792	0.976576	0.130648	0.124344	-0.0509431
NK cells (% of Lymphocytes)	0.884712	0.714759	0.173896	0.238028	0.375437	0.989795
CD8 (% of CD56+CD16- NKT)	0.968752	0.719903	0.839586	-0.166114	0.276789	0.19253
Lymphocytes (% of Live cells)	0.612147	0.770585	0.305671	0.272056	-0.0367639	-0.058507
CD14+ Monocytes (% of Live cells)	0.268418	0.781925	0.839586	-1.96826	0.207923	0.0822663
CXCR3+ (% of NK cells)	0.646652	0.781925	0.841626	-2.7633	-0.206451	-1.03792
CXCR3+HLA-DR+ (% of CD56+ NKT)	0.968752	0.781925	0.976026	0.0155969	0.558967	0.0885721
Naive CD4+ T cells (% of CD4)	0.831648	0.781925	0.960691	0.166169	-0.373273	-0.0221963
CXCR3-HLA-DR+ (% of CD4)	0.5345	0.781925	0.559506	0.75112	0.422092	0.601236
CD27+CD38+ (% of CD4)	0.901791	0.781925	0.940004	0.0907689	-0.0799956	-0.0739434
CXCR3+HLA-DR- (% of LD Neutrophils)	0.954793	0.80519	0.940004	-0.0916547	-0.0702665	-0.0894166
CXCR3+HLA-DR+ (% of LD Neutrophils)	0.867109	0.80519	0.564484	0.040642	-0.54157	-1.47354
Monocytes (% of Live Cells)	0.268418	0.80519	0.976576	-1.41891	0.00825042	-0.064725
CXCR3+HLA-DR+ (% of Monocytes)	0.831648	0.80519	0.976576	-0.837846	0.358714	-0.000629985
CXCR3+ (% of CD56++ NK cells)	0.767649	0.80519	0.839586	-2.0466	-0.624961	-0.506175
Transitional B cells (% of B cells)	0.884712	0.80519	0.940004	0.416978	0.33495	-0.208419
NKT cells (% of CD3)	0.612726	0.80519	0.592151	-1.17688	0.183041	0.53264
CD4+ (% of CD3+ T cells)	0.831648	0.80519	0.839586	0.210655	0.151969	-0.0731603
CCR7+CD62L+ Transitional Memory T cells (% of CD4)	0.588201	0.80519	0.940004	-0.313667	-0.00698583	0.055805
CCR7-CD62L+ Memory T cells (% of CD4)	0.867109	0.80519	0.880148	-0.242145	0.0111225	0.178386
CCR7+CD62L- Memory T cells (% of CD4)	0.513082	0.80519	0.173896	-0.730258	0.072878	-0.738652
CD8+ (% of CD3+ T cells)	0.767649	0.80519	0.86852	-0.664792	-0.0773883	0.200356
CD8 EM (% of CD8)	0.427482	0.80519	0.377794	-2.61881	0.394016	-0.228952
CCR7-CD62L+ Memory T cells (% of CD8)	0.5345	0.80519	0.940004	-0.909856	0.387973	0.183521
CD4- CD8- (% of CD3 T cells)	0.737422	0.80519	0.750283	-0.0606068	-0.0330718	-0.337823
CD27+CD38+ (% of DN T cells)	0.867109	0.80519	0.940004	0.358528	0.213677	0.0259596
CXCR3+ (% of LD Neutrophils)	0.901791	0.850614	0.86852	-0.105647	-0.0202879	-0.22377
CD4+ CM (% of CD4)	0.831648	0.857183	0.839586	-0.133669	0.00578259	-0.10583
CD4+ Transitional Memory T cells (% of CD4)	0.646652	0.86368	0.940004	-0.167162	0.0458495	0.0716927
CXCR3+ (% of CD56-CD16+ NK cells)	0.636839	0.870109	0.976026	-1.3287	0.153012	-0.791796
CXCR3+HLA-DR+ (% of CD56+ NKT)	0.863222	0.885408	0.890889	-0.956931	0.442943	0.0573358
CD38+ (% of CD27+ Memory B cells)	0.968752	0.901601	0.592151	0.141748	0.0182717	-0.092933
CD27+CD38- (% of CD4)	0.646652	0.907687	0.880148	-0.191529	0.0209561	-0.119781
HLA-DR (% of NK cells)	0.612726	0.931192	0.890889	-1.05247	-0.146094	-0.396616
CCR7-CD62L- Transitional Memory T cells (% of CD4)	0.831648	0.931192	0.940004	-1.00631	-0.06775	0.38596
CD8+ Transitional Memory (% of CD8)	0.968752	0.931192	0.880148	0.273909	-0.0874392	0.076603
CD8+ Late Transitional Memory T cells (% of CD8)	0.884712	0.931192	0.940004	-0.251435	0.410754	0.588895
CD56++ NK cells (% of Lymphocytes)	0.268418	0.965189	0.839586	-1.35263	-0.0978819	0.0191812
CD4 (% of CD56+CD16- NKT)	0.831648	0.965189	0.940004	1.26685	0.299576	-0.0504869
CD27+CD38+ (% of CD56-CD16+ NKT)	0.646652	0.965189	0.78418	-0.494079	0.0115234	-0.299828

### Sheet: Figure 3 results
	FDR			Log2 Fold Change
Population	12 wpi	16 wpi	24 wpi	12 wpi	16 wpi	24 wpi
Th1	0.562587	0.880052	0.116403	0.0911815	-0.0563511	0.384901	Positive fold change indicates increased in COVID-19 convalescents relative to controls
Th2	0.261597	0.540282	0.773812	0.213608	0.0322335	-0.300875
Th9	0.000169414	0.00235381	0.0457233	-1.27664	-0.86618	-0.812772
Th17	0.467261	0.231386	0.773812	0.00755458	-0.0982121	0.139948
Th22	0.722997	0.128545	0.339552	0.179523	0.455809	-0.258348
Th1/17	0.563609	0.880052	0.421492	-0.186512	0.119462	0.173731
ThNEG	0.562082	0.29648	0.0696798	-0.516779	-0.657006	-0.643132
Th2/22	0.401386	0.00235381	0.2179	0.501901	1.15431	0.506395
Th1 CM	0.124543	0.908844	0.0677518	0.0814434	0.00874567	0.151261
Th1/17 CM	0.0720838	0.124275	0.0171191	0.321058	0.274902	0.408307
Th9 CM	0.562587	0.515295	0.294877	0.178276	0.37267	0.342864
Th17 CM	0.000203776	0.0194475	0.0457233	0.476017	0.504223	0.203421
Th22 CM	0.000203776	4.6572e-05	0.000210159	1.22875	1.52176	1.11996
ThNEG CM	0.562082	0.697746	0.232343	0.126064	0.161138	0.480654
Th2 CM	0.0261841	0.212089	0.699339	0.101908	0.0926489	-0.0168786
Th2/22 CM	0.00156296	0.0514972	0.0654335	0.276455	0.222249	0.121963
Tfh	0.562082	0.182556	0.355077	-0.0303192	0.186972	0.0682873
Tfh1	0.0412722	0.0404589	0.0654335	0.730031	0.562341	0.741071
Tfh2	0.153645	0.329352	0.942396	0.729066	0.359434	0.0644523
Tfh9	0.124543	0.0404589	0.564274	-0.313807	-0.458354	-0.0382701
Tfh17	0.331365	0.329352	0.865628	0.538727	0.502934	0.140005
Tfh22	0.0261841	0.29648	0.296339	-1.36691	0.773731	0.765503
Tfh1/17	0.563609	0.519932	0.39529	0.298525	0.401524	0.43207
Tfh2/22	0.350122	0.0102182	0.0457233	-0.840293	1.63892	1.43089
TfhNEG	0.00524015	0.0680349	0.145655	-0.991142	-1.15436	-0.693544
Tregs	0.862683	1	0.584867	-0.0700737	-0.0329956	-0.126392
Naive Treg	0.000203776	4.6572e-05	0.0171191	2.62103	2.45844	1.47232
CM Treg	0.00110291	5.94838e-05	0.39529	-0.784037	-0.714384	-0.147885
EM Treg	0.02479	0.046862	0.0696798	-0.637994	-0.301513	-0.405899
TemRA Treg	0.000203776	1.07473e-06	0.339552	2.4682	2.58356	0.526302
ThR1	0.599555	0.156199	0.296339	-0.0689148	-0.471162	0.4144
ThR1/17	0.0105467	0.0680349	0.0624144	1.76104	1.46156	1.37689
ThR9	0.261597	0.115285	0.260721	0.496244	1.13023	-1.7004
ThR17	0.153645	0.0680349	0.678259	-0.443126	-0.463607	-0.0937958
ThR22	0.0256427	0.0157116	0.0171191	-0.860003	-1.00355	-0.704353
ThRNEG	0.562587	0.862619	0.0696798	-0.27594	-0.208255	-1.36146
ThR2	0.00110291	0.0404589	0.62882	-1.05842	-0.873056	-0.270328
ThR2/22	3.2776e-05	4.6572e-05	0.00032346	-2.9424	-1.96374	-0.977105
ThR1 CM	0.82536	0.376793	0.923887	0.124416	-0.0240139	-0.00020892
ThR1/17 CM	0.467261	0.572445	0.39529	0.144051	0.15644	0.141159
ThR9 CM	0.608096	0.329352	0.39529	-0.388774	-0.637471	#DIV/0!
ThR17 CM	0.562587	0.775109	0.767804	-0.00435053	-0.0939192	-0.0448199
ThR22 CM	0.331365	0.577364	0.39529	0.127205	0.0695409	0.119582
ThRNEG CM	0.562082	0.0397059	0.678259	-0.219301	-0.331641	0.120598
ThR2 CM	0.261597	0.900685	0.39529	0.168191	-0.0198248	0.0849227
ThR2/22 CM	0.261597	0.828405	0.339552	0.0562863	-0.0925355	0.0731725
TfhR	0.00401519	4.6572e-05	0.368768	-1.02433	-0.928287	-0.139182
TfhR1	0.401386	0.0817827	0.677081	-0.928856	-1.10681	0.099913
TfhR1/17	0.153645	0.303684	0.2179	0.543888	0.512163	0.632535
TfhR9	0.909371	0.29648	0.0685787	-0.314951	-0.930833	-1.99116
TfhR17	0.261597	0.124234	0.45973	-0.745317	-0.510908	-0.172938
TfhR22	0.000589085	0.046862	0.39529	-3.14351	-1.31967	-0.962557
TfhRNEG	0.261597	0.0157116	0.116403	-1.56276	-2.05219	-1.95936
TfhR2	0.0261841	0.00801754	0.677081	-1.27434	-1.41951	-0.153084
TfhR2/22	1.80122e-05	0.000298048	0.421492	-5.21	-3.14452	-0.247465
PD1+ICOS-	0.0376732	0.000385686	0.366201	-1.32162	-3.07377	-0.117876
PD1+ICOS+	0.220996	0.540282	0.921964	-1.43673	-1.20811	-0.100305
PD1-ICOS+	0.898485	0.0654999	0.914547	-0.209792	1.28011	-0.160465

### Sheet: Figure 3 Severity comparison
	FDR			Log2 Fold Change
Population	12 wpi	16 wpi	24 wpi	12 wpi	16 wpi	24 wpi
CM Treg (% of Treg)	0.968752	0.715438	0.938883	0.143487	-0.562051	0.0323452	Positive fold change indicates increased in Severe/Critical relative to Mild/Moderate
EM Treg (% of Treg)	0.968752	0.715438	0.591725	0.281541	0.114744	-0.197887
Naive Treg (% of Treg)	0.968752	0.715438	0.938883	-0.293353	-0.426255	0.162305
PD-1+ICOS- (% of TfhR)	0.945678	0.981653	0.56695	0.745543	-0.114171	-0.953378
PD-1+ICOS+ (% of TfhR)	0.945678	0.715438	0.938883	-6.30378	1.8977	0.398601
PD-1-ICOS+ (%of TfhR)	0.945678	0.982573	0.56695	-0.387023	0.508752	0.0455535
TemRA Treg (% of Treg)	0.954918	0.981653	0.938883	-0.328116	0.0637645	0.104356
Tfh (% of CD4)	0.945678	0.8037	0.938883	0.0309871	0.0630194	-0.105964
Tfh1 (% of CD4)	0.945678	0.715438	0.938883	-0.438853	-0.183761	0.0072051
Tfh1/17 (% of CD4)	0.968752	0.804129	0.696634	-0.114679	-0.110699	-0.30097
TfhR1/17 (% of Treg)	0.945678	0.899396	0.869562	0.653506	-0.0533898	-0.360362
Tfh17 (% of CD4)	0.945678	0.715438	0.938883	-1.39993	-0.20755	-0.0288765
TfhR17 (% of Treg)	0.968752	0.852557	0.805986	-0.110756	0.0693992	-0.194948
TfhR1 (% of Treg)	0.968752	0.715438	0.697431	-0.140606	-0.24635	-0.383276
Tfh2 (% of CD4)	0.945678	0.715438	0.876424	-1.27165	-0.199403	0.178965
Tfh2/22 (% of CD4)	0.954918	0.8983	0.810921	-1.06241	0.863509	-0.610598
TfhR2/22 (% of CD4)	0.945678	0.715438	0.686552	1.98874	-1.41569	-0.930407
Tfh22 (% of CD4)	0.945678	0.715438	0.686552	-1.38156	-0.944836	-0.0789588
Tfh22-like Treg (% of CD4)	0.945678	0.753993	0.56695	0.849596	-0.444392	-1.408
Tfh2-like (% of CD4)	0.954918	0.715438	0.686552	-1.18092	-0.752921	-0.318706
Tfh9 (% of CD4)	0.945678	0.715438	0.938883	0.253496	0.675076	-0.142724
Tfh9-like Treg (% of CD4)	0.954918	0.805816	0.869562	-0.112308	0.470892	0.963196
TfhNEG (% of CD4)	0.954918	0.715438	0.797688	0.183221	0.697341	-0.458547
TfhNEG-like (% of CD4)	0.945678	0.8983	0.876424	0.266804	-0.367854	-0.193901
TfhR (CXCR5+% of CD4)	0.968752	0.715438	0.56695	-0.499703	-0.486983	-0.343984
Th1 (% of CD4)	0.945678	0.715438	0.938883	-0.770633	-0.269473	-0.0786145
Th1 CM (% of Th1)	0.945678	0.982122	0.56695	0.074438	-0.0730026	0.133011
Th1/17 (% of CD4)	0.945678	0.715438	0.56695	-0.896349	-1.35849	-0.429868
Th1/17 CM (% of Th1/17)	0.63155	0.804129	0.315759	0.356858	-0.266969	0.303013
Th17 (% of CD4)	0.945678	0.981653	0.869562	-0.366007	0.156778	0.182365
Th17 CM (% of Th17)	0.945678	0.804129	0.56695	0.0250408	-0.306122	0.132863
Th2 (% of CD4)	0.968752	0.715438	0.56695	-0.301059	0.16173	0.378751
Th2 CM (% of Th2)	0.945678	0.715438	0.938883	0.0438808	-0.254433	-0.00828534
Th2/22 (% of CD4)	0.945678	0.715438	0.760329	-1.02509	1.56845	-0.44792
Th2/22 CM (% of Th2/22)	0.945678	0.8983	0.91487	0.0160017	-0.119596	0.0400911
Th22 (% of CD4)	0.945678	0.852557	0.686552	-0.77875	-0.0319853	-0.135897
Th22 CM (% of Th22)	0.945678	0.939947	0.56695	0.266619	-0.285521	0.351499
Th9 (% of CD4)	0.945678	0.715438	0.760329	-0.104282	-0.255527	-0.374976
Th9 CM (% of Th9)	0.945678	0.715438	0.478251	0.541431	-0.248789	0.43203
ThNEG (% of CD4)	0.945678	0.715438	0.938883	1.92999	1.06185	0.178732
ThNEG CM (% of ThNEG)	0.968752	0.715438	1	-0.0685697	-0.769594	0.0197308
ThR1 (% of Treg)	0.954918	0.715438	1	-0.603598	-0.598431	0.114694
ThR1 CM (% of ThR1)	0.954918	0.715438	0.56695	0.0154955	-0.176685	0.168101
ThR1/17 (% of Treg)	0.945678	0.852557	0.938883	-0.0870799	-0.119249	-0.217743
ThR1/17 CM (% of ThR1/17)	0.954918	0.715438	0.56695	0.267395	-0.301638	0.126247
ThR17 (% of Treg)	0.968752	0.715438	0.938883	-0.0353506	-0.749017	0.0820748
ThR17 CM (% of ThR17)	0.954918	0.981653	0.56695	-0.0458983	0.033016	0.133529
ThR2 (% of Treg)	0.945678	0.805816	0.938883	-0.154824	0.624522	0.091601
ThR2 CM (% of ThR2)	0.954918	0.715438	0.938883	0.0557272	-0.390029	0.0163263
ThR2/22 (% of Treg)	0.968752	0.852557	0.938883	0.79405	0.912477	0.227244
ThR2/22 CM (% of ThR2/22)	0.968752	0.73714	0.801432	0.137346	-0.338051	-0.0701977
ThR22 (% of Treg)	0.968752	0.981653	0.760329	-0.488789	0.812405	-0.236691
ThR22 CM (% of ThR22)	0.968752	0.715438	0.938883	-0.0839743	-0.570113	-0.130738
ThR9 (% of Treg)	0.954918	0.981653	0.869562	-0.328499	-0.123628	1.3893
ThR9 CM (% of ThR9)	0.945678	0.715438	0.938883	0.447483	-0.423049	0.213685
ThRNEG CM (% of ThRNEG)	0.954918	0.715438	0.697431	0.249945	-0.577204	0.120628
ThRNEG( % of Treg)	0.954918	0.715438	0.938883	-0.753563	0.531306	0.159385
Tregs (% of CD4)	0.945678	0.8983	0.876424	-0.325216	-0.0687387	0.0128275
