## Supplementary material for "Long-term perturbation of the peripheral immune system months after SARS-CoV-2 infection": Table S1

### Sheet: Per Subject information
		Total RNA-Seq on blood				Flow Cytometry				Serology data
Study Number	Illness severity	Control	12 weeks post infection	16 weeks post infection	24 weeks post infection	Control	12 weeks post infection	16 weeks post infection	24 weeks post infection	Control	12 weeks post infection	16 weeks post infection	24 weeks post infection
CV27	Critical		Yes	Yes	Yes		Yes	Yes	Yes		Yes	Yes	Yes
CV68	Critical				Yes				Yes				Yes
CV35	Critical		Yes	Yes	Yes		Yes	Yes	Yes		Yes	Yes	Yes
CV41	Critical			Yes	Yes			Yes	Yes			Yes	Yes
CV07	Critical		Yes	Yes	Yes		Yes		Yes		Yes	Yes	Yes
CV22	Critical		Yes	Yes	Yes		Yes	Yes	Yes		Yes	Yes	Yes
CV46	Mild			Yes				Yes	Yes
CV57	Mild			Yes	Yes			Yes	Yes			Yes	Yes
CV45	Mild			Yes				Yes	Yes
CV62	Mild			Yes	Yes			Yes	Yes			Yes	Yes
CV38	Mild			Yes	Yes			Yes
CV33	Mild			Yes				Yes
CV31	Mild		Yes	Yes	Yes		Yes	Yes	Yes		Yes	Yes	Yes
CV66	Mild				Yes
CV52	Mild			Yes	Yes			Yes	Yes
CV34	Mild			Yes	Yes			Yes
CV63	Mild			Yes	Yes			Yes	Yes			Yes	Yes
CV24	Mild		Yes	Yes	Yes		Yes	Yes	Yes		Yes	Yes	Yes
CV32	Mild			Yes	Yes			Yes
CV47	Mild			Yes	Yes			Yes	Yes			Yes	Yes
CV70	Mild				Yes				Yes
CV39	Mild			Yes	Yes			Yes	Yes			Yes	Yes
CV53	Mild			Yes				Yes
CV71	Mild								Yes
CV44	Mild			Yes	Yes			Yes	Yes			Yes	Yes
CV64	Mild			Yes	Yes				Yes
CV19	Mild			Yes	Yes			Yes	Yes		Yes
CV29	Mild			Yes	Yes			Yes	Yes
CV20	Mild		Yes	Yes	Yes		Yes	Yes	Yes		Yes	Yes	Yes
CV11	Mild		Yes	Yes	Yes		Yes	Yes	Yes		Yes	Yes	Yes
CV12	Mild		Yes	Yes	Yes		Yes	Yes	Yes		Yes	Yes	Yes
CV43	Mild			Yes				Yes
CV28	Mild			Yes	Yes			Yes	Yes
CV65	Mild			Yes	Yes
CV14	Mild		Yes	Yes	Yes		Yes	Yes	Yes		Yes
CV13	Mild		Yes	Yes	Yes		Yes	Yes	Yes		Yes	Yes	Yes
CV51	Mild			Yes				Yes	Yes
CV30	Mild			Yes	Yes			Yes	Yes
CV16	Mild				Yes			Yes	Yes			Yes	Yes
CV54	Mild							Yes
CV10	Mild		Yes	Yes	Yes		Yes	Yes			Yes	Yes	Yes
CV42	Mild							Yes	Yes
CV02	Mild		Yes	Yes				Yes			Yes
CV09	Mild		Yes	Yes	Yes		Yes		Yes		Yes
CV58	Mild			Yes	Yes				Yes
CV25	Mild		Yes	Yes			Yes	Yes	Yes		Yes	Yes	Yes
CV56	Mild			Yes	Yes			Yes	Yes			Yes	Yes
CV08	Mild		Yes	Yes	Yes		Yes	Yes	Yes		Yes	Yes	Yes
CV59	Mild			Yes	Yes				Yes
CV06	Mild		Yes	Yes	Yes		Yes	Yes	Yes		Yes	Yes	Yes
CV15	Mild		Yes	Yes	Yes		Yes	Yes	Yes		Yes	Yes	Yes
CV04	Mild		Yes	Yes	Yes		Yes	Yes	Yes		Yes	Yes	Yes
CV21	Mild		Yes	Yes	Yes		Yes	Yes	Yes		Yes	Yes	Yes
CV26	Mild			Yes	Yes		Yes	Yes	Yes		Yes	Yes	Yes
CV55	Mild				Yes			Yes	Yes
CV50	Mild			Yes	Yes			Yes	Yes			Yes	Yes
CV37	Moderate			Yes	Yes			Yes	Yes			Yes	Yes
CV61	Moderate			Yes	Yes			Yes	Yes			Yes	Yes
CV23	Moderate		Yes	Yes	Yes		Yes	Yes	Yes		Yes	Yes	Yes
CV69	Moderate				Yes				Yes
CV40	Moderate			Yes	Yes				Yes			Yes	Yes
CV49	Moderate				Yes				Yes
CV60	Severe			Yes	Yes			Yes	Yes			Yes	Yes
CV36	Severe			Yes	Yes			Yes	Yes			Yes	Yes
CV48	Severe			Yes	Yes			Yes	Yes			Yes	Yes
CV18	Severe			Yes	Yes			Yes	Yes			Yes	Yes
CV05	Severe		Yes	Yes	Yes		Yes	Yes	Yes		Yes	Yes	Yes
CV17	Severe			Yes	Yes			Yes	Yes			Yes	Yes
CV01	Severe		Yes									Yes	Yes
HC8	Control	Yes				Yes				Yes
HC11	Control	Yes				Yes				Yes
HC12	Control	Yes				Yes				Yes
HC2	Control	Yes				Yes				Yes
HC7	Control	Yes				Yes				Yes
HC5	Control	Yes				Yes				Yes
HC9	Control	Yes				Yes				Yes
HC6	Control	Yes				Yes				Yes
HC17	Control	Yes				Yes				Yes
HC14	Control	Yes				Yes				Yes
HC16	Control	Yes				Yes				Yes
HC4	Control	Yes				Yes				Yes
HC1	Control	Yes				Yes				Yes
HC3	Control	Yes				Yes				Yes

### Sheet: COVID-19 Subject Summary
COVID-19 (n=69)
Age (years)	23 to 77 (median = 58)
Gender
	Male (%)	(35/71) – 51%
	Female (%)	(34/69) – 49%
Sample collection dates		June to November 2020
Peak disease severity (%) [Female (F), Male (M)]
	Asymptomatic (Score = 1)	0% (0M, 0F)
	Mild (Score = 2)	72% (23M, 27F)
	Moderate (Score = 3)	10% (2M, 4F)
	Severe (Score = 4)	10% (6M, 1F)
	Critical (Score = 5)	8% (4M, 2F)
Score	Category	Criteria
1	Critical	Have respiratory failure, septic shock, and/or multiple organ dysfunction.
2	Severe	Have respiratory frequency >30 breaths per minute, SpO2 <94%on room air at sea level, ratio of arterial partial pressure of oxygen to fraction of inspired oxygen (PaO2/FiO2) <300 mmHg, or lung infiltrates >50%.
3	Moderate	Evidence of lower respiratory disease by clinical assessment or imaging and a saturation of oxygen (SpO2) 2'.:94% on room air at sea level.
4	Mild	Have any of the various signs and symptoms of COVID 19 (e.g., fever, cough, sore throat, malaise, headache, muscle pain) without shortness of breath, dyspnea, or abnormal chest imaging.
5	Asymptomatic	Tested positive for SARS-CoV-2 via molecular diagnostic but no symptoms.
